# Top-Down Genomic Surveillance Approach to Investigate the Genomic Epidemiology and Antibiotic Resistance Patterns of *Enterococcus faecium* Detected in Cancer Patients in Arkansas

**DOI:** 10.1101/2022.11.23.22282607

**Authors:** Zulema Udaondo, Kaleb Abram, Atul Kothari, Se-Ran Jun

## Abstract

Control of hospital-associated *Enterococcus faecium* infection is a strenuous task due to the difficulty of identifying transmission routes and the persistence of this nosocomial pathogen despite the implementation of infection control measures that have been successful with other important nosocomial pathogens. This study provides a comprehensive analysis of over one hundred *E. faecium* isolates collected from 66 cancer patients at the University of Arkansas for Medical Sciences (UAMS) between June, 2018 and May, 2019. In the top-down approach used in this study we employed, in addition to the 106 *E. faecium* UAMS isolates, a filtered set of 2167 *E. faecium* strains from the GenBank database to assess the current population structure of *E. faecium* species and, consequently, to identify the lineages associated with our clinical isolates. We then evaluated the antibiotic resistance and virulence profiles of hospital-associated strains from the species pool, focusing on antibiotics of last resort, in order to establish an updated classification of high-risk and multidrug-resistant nosocomial clones. Further investigation of the clinical isolates collected from UAMS patients using whole genome sequencing analytical methodologies (cgMLST, coreSNP and phylogenomics), with the addition of patient epidemiological data, revealed a polyclonal outbreak of three sequences types occurring simultaneously in different patient wards. The integration of genomic and epidemiological data collected from the patients increased our understanding of the relationships and transmission dynamics of the *E. faecium* isolates. Our study provides new insights into genomic surveillance of *E. faecium* to assist in monitoring and further limiting the spread of multidrug-resistant *E. faecium*.
