## Supplementary material for "Top-Down Genomic Surveillance Approach to Investigate the Genomic Epidemiology and Antibiotic Resistance Patterns of *Enterococcus faecium* Detected in Cancer Patients in Arkansas": Suppl. Table 3

### Sheet: virulence_factors_vs_mlst
MLST	ace	acm	ecbA/fss3	esp	gspG	hitB	hyl	lpxA	msbB	scm	sgrA	wecA	Num_strains
80	0	246	127	53	0	0	102	0	0	145	243	0	287
1421	0	104	104	12	0	1	102	1	1	10	103	1	104
17	0	125	99	7	0	0	27	0	0	54	115	0	126
18	0	93	66	1	0	0	14	0	0	56	90	0	97
412	0	86	83	1	0	0	7	0	0	34	76	0	107
203	0	68	68	16	0	0	8	0	0	43	66	0	74
78	1	67	60	8	1	0	34	0	0	30	65	0	67
117	0	65	59	19	0	0	22	0	0	32	52	0	65
736	0	57	57	28	0	0	0	0	0	35	55	0	77
192	0	42	40	14	0	0	38	0	0	28	39	0	42
No_class	0	49	42	2	0	0	18	0	0	17	45	0	52
132	0	26	26	0	0	0	0	0	0	16	26	0	26
375	0	30	0	0	0	0	29	0	0	0	30	0	30
664	0	22	22	7	0	0	0	0	0	7	20	0	26
896	0	17	18	0	0	0	2	0	0	5	18	0	18
262	0	15	10	3	0	0	0	0	0	12	15	0	15
963	0	11	11	0	0	0	11	0	0	2	10	0	11
16	0	10	10	4	0	0	4	0	0	6	8	0	10
280	0	10	10	2	0	0	1	0	0	5	11	0	12
1424	0	7	7	3	0	0	7	0	0	6	7	0	8
967	0	11	11	0	0	0	0	0	0	1	11	0	11
317	0	6	6	2	0	0	6	0	0	6	6	0	6
1478	0	9	9	1	0	0	1	0	0	7	1	0	13
612	0	7	1	0	0	0	6	0	0	4	6	0	7
1703	0	5	5	1	0	0	0	0	0	4	5	0	5
584	0	6	6	0	0	0	0	0	0	1	6	0	6
787	0	5	2	1	0	0	2	0	0	4	5	0	5
796	0	4	4	3	0	0	0	0	0	3	4	0	4
761	0	4	4	0	0	0	0	0	0	3	4	0	4
2100	0	4	4	0	0	0	0	0	0	3	4	0	4
478	0	3	3	0	0	0	0	0	0	2	3	0	3
20	0	3	3	0	0	0	0	0	0	0	3	0	3
656	0	2	2	1	0	0	1	0	0	1	2	0	2
734	0	3	3	0	0	0	0	0	0	0	3	0	3
125	0	2	2	0	0	0	2	0	0	0	2	0	2
549	0	2	2	1	0	0	0	0	0	1	2	0	2
969	0	2	3	0	0	0	0	0	0	0	3	0	3
1383	0	2	2	0	0	0	0	0	0	2	2	0	2
1454	0	3	0	0	0	0	0	0	0	2	3	0	3
282	0	2	2	0	0	0	0	0	0	1	2	0	3
721	0	1	1	1	0	0	1	0	0	1	1	0	1
792	0	2	2	0	0	0	0	0	0	0	2	0	2
1495	0	2	2	0	0	0	0	0	0	1	1	0	2
414	0	1	1	0	0	0	0	0	0	1	1	0	1
572	0	1	1	0	0	0	0	0	0	1	1	0	1
750	0	1	1	0	0	0	0	0	0	1	1	0	2
772	0	1	1	0	0	0	0	0	0	1	1	0	1
2086	0	1	1	0	0	0	0	0	0	1	1	0	1
64	0	1	1	0	0	0	0	0	0	0	1	0	1
202	0	1	0	0	0	0	0	0	0	1	1	0	1
323	0	1	0	0	0	0	0	0	0	1	1	0	1
391	0	1	1	0	0	0	0	0	0	0	1	0	1
400	0	1	0	0	0	0	0	0	0	1	1	0	1
448	0	1	1	0	0	0	0	0	0	0	1	0	2
494	0	1	1	0	0	0	0	0	0	0	1	0	1
598	0	1	0	0	0	0	0	0	0	1	1	0	1
770	0	1	1	0	0	0	1	0	0	0	0	0	1
795	0	1	1	0	0	0	0	0	0	0	1	0	1
872	0	1	0	0	0	0	0	0	0	1	1	0	1
904	0	1	0	0	0	0	0	0	0	1	1	0	1
916	0	1	1	0	0	0	0	0	0	0	1	0	1
968	0	1	1	0	0	0	0	0	0	0	1	0	1
1056	0	1	1	0	0	0	0	0	0	0	1	0	1
1304	0	0	1	0	0	0	1	0	0	0	1	0	1
1336	0	1	1	0	0	0	0	0	0	0	1	0	1
1516	0	1	1	0	0	0	0	0	0	0	1	0	1
1517	0	1	1	0	0	0	0	0	0	0	1	0	1
413	0	1	0	0	0	0	0	0	0	1	0	0	1
546	0	1	0	0	0	0	0	0	0	0	1	0	1
582	0	1	0	0	0	0	0	0	0	0	1	0	1
752	0	1	0	0	0	0	0	0	0	0	1	0	1
1393	0	1	0	0	0	0	0	0	0	0	1	0	1
1489	0	1	1	0	0	0	0	0	0	0	0	0	1
456	0	1	0	0	0	0	0	0	0	0	0	0	1
992	0	0	0	0	0	0	0	0	0	0	0	0	1
