## Supplementary material for "Top-Down Genomic Surveillance Approach to Investigate the Genomic Epidemiology and Antibiotic Resistance Patterns of *Enterococcus faecium* Detected in Cancer Patients in Arkansas": Suppl. Table 4

### Sheet: clonal_clones
Suppl. Table 4. Legend: Pheno → phenotype; geno → genotype; Dapto muts → identified mutations in both liaSR genes; AML → acute myeloid leukemia; MM → Multiple mieloma; MDS → myelodysplastic syndrome; ALL → Acute lymphoblastic leukemia; COPD → Chronic Obstructive Pulmonary Disease; CML → Chronic Myeloid Leukemia; ESRD → end stage renal disease; PNA → Pulmonary nodular amyloidosis; R → resistant; S…
Clonal cluster_1
Condition	Isolate	Patient	Source	pheno van	geno van	pheno DAP	geno DAP	ST	CT	Relative Collection Date	Month-Year of Admission	Month-Year of Discharge	Unit
AML	UAMSEF_1	1	Blood	R	vanA	S	Dapto muts	80	1	0	Jun-18	Jul-18	A2
AML	UAMSEF_2	1	Blood	R	vanA	S	Dapto muts	80	15	0	Jun-18	Jul-18	A2
AML	UAMSEF_3	1	Blood	R	vanA	SDD	Dapto muts	80	15	1	Jun-18	Jul-18	A2
AML	UAMSEF_4	1	Blood	R	vanA	SDD	Dapto muts	80	15	3	Jun-18	Jul-18	A2
AML	UAMSEF_5	1	Blood	R	vanA	SDD	Dapto muts	80	46	4	Jun-18	Jul-18	A2
AML	UAMSEF_6	1	Blood	R	vanA	SDD	Dapto muts	80	15	5	Jun-18	Jul-18	A2
AML	UAMSEF_7	1	Blood	R	vanA	R	Dapto muts	80	60	7	Jun-18	Jul-18	A2
AML	UAMSEF_8	1	Blood	R	vanA	R	Dapto muts	80	60	9	Jun-18	Jul-18	A2
AML	UAMSEF_34	13	Blood	S	vanA	SDD	Dapto muts	80	30	53	Aug-18	Aug-18	A2
MM	UAMSEF_37	16	Urine	R	vanA	SDD	Dapto muts	80	33	64	Jul-18	Sep-18	B2
MDS	UAMSEF_9	2	Blood	R	vanA	S	Dapto muts	80	2	82	Aug-18	Nov-18	A2
MDS	UAMSEF_10	2	Blood	R	vanA	S	Dapto muts	80	2	82	Aug-18	Nov-18	A2
MDS	UAMSEF_12	2	Blood	R	vanA	SDD	Dapto muts	80	2	83	Aug-18	Nov-18	A2
MDS	UAMSEF_11	2	Blood	R	vanA	SDD	Dapto muts	80	2	83	Aug-18	Nov-18	A2
MDS	UAMSEF_14	2	Blood	R	vanA	R	Dapto muts	80	13	84	Aug-18	Nov-18	A2
MDS	UAMSEF_13	2	Blood	R	vanA	R	Dapto muts	80	2	84	Aug-18	Nov-18	A2
MDS	UAMSEF_16	2	Blood	R	vanA	R	Dapto muts	80	2	85	Aug-18	Nov-18	A2
MDS	UAMSEF_15	2	Blood	R	vanA	R	Dapto muts	80	2	85	Aug-18	Nov-18	A2
MDS	UAMSEF_18	2	Blood	R	vanA	R	Dapto muts	80	2	88	Aug-18	Nov-18	A2
MDS	UAMSEF_17	2	Blood	R	vanA	R	Dapto muts	80	14	88	Aug-18	Nov-18	A2
MDS	UAMSEF_20	2	Blood	R	vanA	R	Dapto muts	80	16	90	Aug-18	Nov-18	A2
MDS	UAMSEF_19	2	Blood	R	vanA	R	Dapto muts	80	2	90	Aug-18	Nov-18	A2
MM	UAMSEF_88	17	Urine	R	vanA	SDD	Dapto muts	80	78	221	n/a	n/a	INF
AML	UAMSEF_95	56	Urine	R	vanA	SDD	Dapto muts	80	85	266	Mar-19	Apr-19	A2
Clonal cluster_2
Condition	Isolate	Patient	Source	pheno van	geno van	pheno DAP	geno DAP	MLST	CT	Relative Collection Date	Month-Year of Admission	Month-Year of Discharge	Unit
history of embolic stroke, chronic kidney disease (stage 3), COPD	UAMSEF_40	18	Urine	R	vanA	SDD	No dapto	80	36	66	Aug-18	Oct-18	C1
history of embolic stroke, CKD3, COPD	UAMSEF_51	18	Blood	R	vanA	SDD	No dapto	80	48	90	Aug-18	Oct-18	B1
cirrhosis, Diabetes mellitus type 2	UAMSEF_93	54	Urine	R	vanA	S	No dapto	80	83	248	Mar-19	Mar-19	C1
gastric adenocarcinoma with peritoneal carcinomatosis	UAMSEF_48	25	Blood	R	vanA	S	No dapto	80	44	84	Aug-18	Sep-18	C2
ALL	UAMSEF_105	64	Blood	R	vanA	S	No dapto	80	8	307	Apr-19	May-19	A2
ALL	UAMSEF_106	64	Urine	R	vanA	SDD	No dapto	80	9	307	Apr-19	May-19	A2
cholangiocarcinoma	UAMSEF_35	14	Urine	R	vanA	SDD	No dapto	80	31	62	Aug-18	Sep-18	ED
colon adenocarcinoma	UAMSEF_50	27	Urine	S	no vanA	SDD	No dapto	80	47	89	Sep-18	Oct-18	ED
Clonal cluster_3
Condition	Isolate	Patient	Source	pheno van	geno van	pheno DAP	geno DAP	MLST	CT	Relative Collection Date	Month-Year of Admission	Month-Year of Discharge	Unit
seizure disorder	UAMSEF_94	55	Urine	R	vanA	SDD	Dapto muts	412	84	266	Mar-19	Apr-19	A1
AML	UAMSEF_98	59	Urine	R	vanA	SDD	Dapto muts	412	88	268	Mar-19	Mar-19	A1
MM	UAMSEF_78	43	Urine	R	vanA	SDD	Dapto muts	412	69	215	Jan-19	Feb-19	B2
MM	UAMSEF_68	35	Urine	R	vanA	SDD	Dapto muts	412	59	175	Dec-18	Jan-19	B2
CML Blast crisis	UAMSEF_60	30	Urine	R	vanA	SDD	Dapto muts	412	52	170	Dec-18	Dec-18	A2
CML Blast crisis	UAMSEF_66	30	Urine	R	vanA	SDD	Dapto muts	412	57	174	Dec-18	Dec-18	A2
PNA developed after a pancreas and kidney transplant, type 1 diabetes	UAMSEF_47	24	Urine	S	vanA	SDD	Dapto muts	412	43	83	Sep-18	Sep-18	ED
MM	UAMSEF_101	62	Urine	R	vanA	SDD	Dapto muts	412	4	306	Apr-19	May-19	B2
MM	UAMSEF_77	42	Urine	R	vanA	SDD	Dapto muts	412	68	199	NA	NA	INF
Clonal cluster_4
Condition	Isolate	Patient	Source	pheno van	geno van	pheno DAP	geno DAP	MLST	CT	Relative Collection Date	Month-Year of Admission	Month-Year of Discharge	Unit
ALL	UAMS_EF55	28	Blood	R	vanA	SDD	Dapto muts	736	50	277	Mar-19	Apr-19	B2
ALL	UAMS_EF57	28	Blood	R	vanA	SDD	Dapto muts	736	50	278	Mar-19	Apr-19	B2
ALL	UAMS_EF58	28	Blood	R	vanA	S	Dapto muts	736	50	279	Mar-19	Apr-19	B2
alcoholic cirrhosis, ESRD	UAMSEF_104	63	Urine	R	vanA	SDD	Dapto muts	736	7	307	May-19	May-19	A1
alcoholic cirrhosis, ESRD	UAMSEF_102	63	Blood	R	vanA	S	Dapto muts	736	5	307	May-19	May-19	A1
alcoholic cirrhosis, ESRD	UAMSEF_103	63	Blood	R	vanA	S	Dapto muts	736	6	307	May-19	May-19	A1
ALL	UAMSEF_107	63	Blood	R	vanA	S	Dapto muts	736	10	308	May-19	May-19	A1
