## Supplementary material for "Top-Down Genomic Surveillance Approach to Investigate the Genomic Epidemiology and Antibiotic Resistance Patterns of *Enterococcus faecium* Detected in Cancer Patients in Arkansas": Suppl. Table 5

### Sheet: gantt chart patients
		2018																												2019
Outbreak	Patient	JUNE				JULY				AUGUST				SEPTEMBER				OCTOBER				NOVEMBER				DECEMBER				JANUARY				FEBRUARY				MARCH				APRIL				MAY
Clonal cluster_1	1		P1 – A2
Clonal cluster_1	2											P2 – A2
Clonal cluster_1	13									P13 – A2
Clonal cluster_2	14												P14 – ED
Clonal cluster_1	16								P16 – A2
Clonal cluster_1	17																																	P17-INF
Clonal cluster_2	18									P18 – C1
Clonal cluster_3	24															P24 – ED
Clonal cluster_2	25												P25 – C2
Clonal cluster_2	27																P27 – ED
Clonal cluster_4	28																																							P28 – B2
Clonal cluster_3	30																									P30 – A2
Clonal cluster_3	35																											P35 – B2
Clonal cluster_3	42
Clonal cluster_3	43																														P43 – B2
Clonal cluster_2	54																																					P54 – C1
Clonal cluster_3	55																																							P55 – A1
Clonal cluster_3	56																																							P56 – A2
Clonal cluster_3	59																																								P59 – A1
Clonal cluster_3	62																																											P62 – B2
Clonal cluster_4	63																																													P63 – A1
Clonal cluster_2	64																																											P64 – A2
		Note: Unit IDs have been replaced with IDs that cannot be linked to specific units at the hospital
